# Genomic insights into an outbreak of SHV-98, TEM-1 and DHA-1 producing *Klebsiella pneumoniae* in a paediatric cardiac unit

**DOI:** 10.1101/2025.02.14.25322074

**Authors:** Alice J. Fraser, Christopher M. Parry, Beatriz Larru, Lindsay Case, Kate Ball, Caitlin Duggan, Thomas Edwards, Eva Heinz

## Abstract

This study reports the outbreak of a carbapenem-resistant *Klebsiella pneumoniae* clonal lineage in a specialist children’s hospital in Liverpool, UK. Carbapenem resistant *K. pneumoniae* is unusual in the UK, and the identification of two cases in the same ward in December 2022 raised concerns and triggered an outbreak investigation. This led to the identification of a potential transmission hotspot in the form of shared equipment, and 11 patients that were colonized or both colonized and infected by a phenotypically similar strain were identified. Multi-locus sequence typing supported a clonal lineage, and whole-genome sequencing was performed on all isolates using short-read sequencing; three isolates were furthermore long-read sequenced to confidently resolve the plasmid structure. Comparing the whole-genome sequences confirmed a clonal lineage and strongly supports the suspected nosocomial transmission, highlighting again the risk of *K. pneumoniae* by its ability to colonise a range of surfaces. Detailed analysis of the resistance determinants indicates that the carbapenem resistance was driven by a combination of different beta-lactamases that would by themselves not convey this resistance profile, a synergistic interaction is thus likely. This highlights how highly resistant strains could be mislabelled as predicted sensitive when considering genetic determinants in isolation, which would have added further complexity to this investigation as the strains would get assessed as a mismatch to the observed resistance profile, and highlights the need to study beta-lactam resistances beyond presence or absence of specific genes but also consider co-occurrence.
