## Supplementary Table S1 for "Genomic insights into an outbreak of SHV-98, TEM-1 and DHA-1 producing *Klebsiella pneumoniae* in a paediatric cardiac unit"

### Sheet: Sheet1
ID	short read accession	long read accession	sample ID
MB1	SRR32026274	SRR32026277	SAMN46269047
MF1	SRR32101185		SAMN46389068
MF2	SRR32101184		SAMN46389069
MF3 (CA)	SRR32026273	SRR32026276	SAMN46269048
MF4	SRR32101183		SAMN46389070
MF5	SRR32101182		SAMN46389071
MF6	SRR32101181		SAMN46389072
MF7	SRR32101180		SAMN46389073
MB2	SRR32101179		SAMN46389074
MF8	SRR32101178		SAMN46389075
MF9	SRR32026272	SRR32026275	SAMN46269049
MF10	SRR32101177		SAMN46389076
